# *Plasmodium falciparum hrp2* and *hrp3* gene deletion status in Africa and South America by highly sensitive and specific digital PCR

**DOI:** 10.1101/2021.06.01.21258117

**Authors:** Claudia A. Vera-Arias, Aurel Holzschuh, Colins O. Oduma, Kingsley Badu, Mutala Abdul-Hakim, Joshua Yukich, Manuel W. Hetzel, Bakar S. Fakih, Abdullah Ali, Marcelo U. Ferreira, Simone Ladeia-Andrade, Fabián E. Sáenz, Yaw Afrane, Endalew Zemene, Delenasaw Yewhalaw, James W. Kazura, Guiyun Yan, Cristian Koepfli

**Affiliations:** University of Notre Dame, Notre Dame, IN, United States; Swiss Tropical and Public Health Institute, Switzerland; Kenya Medical Research Institute-Centre for Global Health Research, Kisumu, Kenya; Department of Biochemistry and Molecular Biology, Egerton University, Nakuru, Kenya; Kwame Nkrumah University of Science and Technology, Ghana; Tulane University, USA; University of Basel, Basel, Switzerland; Ifakara Health Institute, Dar es Salaam, United Republic of Tanzania; Zanzibar Malaria Elimination Programme, Zanzibar, United Republic of Tanzania; University of Sao Paulo, Brazil; Laboratory of Parasitic Diseases, Fiocruz, Rio de Janeiro, Brazil; Centro de Investigación para la Salud en América Latina, Facultad de Ciencias Exactas y Naturales, Pontificia Universidad Católica del Ecuador, Quito, Ecuador; Department of Medical Microbiology, University of Ghana Medical School, Accra, Ghana; Tropical and Infectious Diseases Research Center, Jimma University, Ethiopia; Case Western Reserve University, Cleveland, USA; Program in Public Health, University of California, Irvine, CA 92617, USA

## Abstract

**Background:** The most commonly used *Plasmodium falciparum* rapid diagnostic tests target the Histidine-Rich Proteins 2 and 3 (HRP2, HRP3). An increasing number of countries report parasites that carry *hrp2* and/or *hrp3* gene deletions, resulting in false negative test results. Molecular surveillance of *hrp2* and *hrp3* deletions is crucial but adequate protocols have been lacking.

**Methods and Findings:** We have developed novel assays for deletion typing based on droplet digital PCR (ddPCR), targeting *hrp2* exon1, *hrp2* exon 2, and *hrp3*. In the ddPCR assay, *hrp2* or *hrp3* and a control gene were quantified with very high accuracy in a single tube. The theoretical limit of detection of the ddPCR assay was 0.33 parasites/uL, and thus well suited for typing of low-density asymptomatic infections. The deletion was reliably detected in mixed infections with wild-type and *hrp2*-deleted parasites when the proportion of parasites carrying the deletion was >40%. For a side-by-side comparison with the conventional nested PCR (nPCR) assay, 248 samples from asymptomatic individuals from western Kenya were screened in triplicate by ddPCR and nPCR. No deletions were observed by ddPCR, while by nPCR no band for *hrp2* was observed in 8% of samples. The ddPCR assay was applied to screen 830 samples from six countries in Africa and South America. No or very few deletions were observed in Kenya (n=241), Zanzibar/Tanzania (n=91), and Ghana (n=223). In southwestern Ethiopia, 1/47 (2.1%) samples carried *hrp2* deletion, and 35/47 (74.5%) *hrp3* deletions. In Brazil, 87/187 (46.5%) samples carried *hrp2* deletions, and 116/187 (62%) *hrp3* deletions. In Ecuador, no *hrp2* deletions were observed, but 22/41 (53.7%) samples carried *hrp3* deletions.

**Conclusions:** Compared to nPCR, the ddPCR assay minimizes the risk of false-negative results (i.e. *hrp2* deletion observed when the sample is wild type), increases sensitivity, and greatly reduces the number of reactions that need to be run. Pronounced differences in the prevalence of deletion were observed among sites, with more *hrp3* than *hrp2* deletions.
