## Supplementary File S3: Database for "*Plasmodium falciparum hrp2* and *hrp3* gene deletion status in Africa and South America by highly sensitive and specific digital PCR"

Site	hrp2 copies/uL DNA	tRNA_hrp2 copies/uL DNA	hrp2_exon1 copies/uL DNA	tRNA_hrp2ex1 copies/uL DNA	hrp3 copies/uL DNA	tRNA_hrp3 copies/uL DNA
Brazil	1250	1050			1680	1110
Brazil	185	157			195	157
Brazil	29	33			49	27
Brazil	8	8			12	6.1
Brazil	1750	1660			1970	1730
Brazil	89	83			110	99
Brazil	128	85			132	106
Brazil	28	26			25	16
Brazil	147	168			215	156
Brazil	54	43			63	56
Brazil	297	306			425	337
Brazil	23	20			29	23
Brazil	860	860			1030	910
Brazil	590	610			794	627
Brazil	161	167			216	173
Brazil	28	16			25	27
Brazil	35	32			24	33
Brazil	52	41			71	50
Brazil	3000	2990			0	3140
Brazil	361	342			517	376
Brazil	253	235			304	216
Brazil	270	272			348	296
Brazil	195	226			248	222
Brazil	447	418			583	454
Brazil	1090	1250			1450	1280
Brazil	481	449			556	419
Brazil	22	24			28	21
Brazil	2100	2070			2200	2050
Brazil	482	555			553	475
Brazil	2550	2770			3280	2870
Brazil	303	363			366	347
Brazil	362	385			417	378
Brazil	2460	2620			3210	2560
Brazil	18050	16380			21330	11780
Brazil	2360	2520			2760	2300
Brazil	347	413			444	343
Brazil	610	670			651	588
Brazil	238	273			244	183
Brazil	0	74			0	68
Brazil	0	460			0.9	488
Brazil	0	259			0	249
Brazil	0	2020			0	2100
Brazil	0	121			0	126
Brazil	112	138			299	250
Brazil	247	285			327	291
Brazil	1670	1890			1920	1890
Brazil	0	115			0	120
Brazil	163	200			185	166
Brazil	0	1870			1.6	1610
Brazil	591	549			633	573
Brazil	0	313			0	381
Brazil	1060	1130			1260	1130
Brazil	664	736			810	780
Brazil	0	283			0	271
Brazil	5520	5720			6500	4540
Brazil	4690	4590			5800	4440
Brazil	0	1240			0	1250
Brazil	326	332			363	330
Brazil	1.7	184			0.8	173
Brazil	263	254			262	239
Brazil	228	220			301	236
Brazil	297	347			423	366
Brazil	0	344			0	400
Brazil	1810	1780			1870	1610
Brazil	372	430			482	466
Brazil	0	2730			0	3120
Brazil	0	367			0	409
Brazil	1500	1510			1550	1320
Brazil	1190	1170			1070	690
Brazil	326	317			373	270
Brazil	0	2000			0	1870
Brazil	3270	3420			3400	2820
Brazil	76	77			85	76
Brazil	27	28			34	38
Brazil	16	600			13	670
Brazil	0	3260			0	3420
Brazil	0	47			0	52
Brazil	3960	4230			5210	4370
Brazil	0	1070			0.8	1100
Brazil	0	1210			0	1230
Brazil	0	592			0	670
Brazil	333	320			345	339
Brazil	0	103			0	87
Brazil	0	12230			0	8280
Brazil	0	653			0	610
Brazil	0	2700			0	47
Brazil	0	3580			0	4290
Brazil	0	1080			0	1010
Brazil	0	50			0	58
Brazil	0	2220			0	53
Brazil	0	445			0	12
Brazil	0	920			0	940
Brazil	0	770			0	766
Brazil	0	2020			1	2140
Brazil	0	465			0	456
Brazil	0	581			0	545
Brazil	0	56			0	63
Brazil	0	1050			0	1350
Brazil	0	545			0	599
Brazil	664	629			730	585
Brazil	0	3560			0	3110
Brazil	0	2390			0	2020
Brazil	0	1130			0	1060
Brazil	0	1370			0	1320
Brazil	0	2610			0	2680
Brazil	0	336			0.9	328
Brazil	0	143			0	361
Brazil	0	528			0	376
Brazil	0	5090			3	3440
Brazil	1	432			0	458
Brazil	0	780			0	950
Brazil	0.9	254			0	222
Brazil	0	980			0	950
Brazil	0	860			0	820
Brazil	2280	2150			2590	2340
Brazil	0	378			0	390
Brazil	0	92			0	122
Brazil	0	230			0	227
Brazil	2.3	6			0	3
Brazil	131	137			0	170
Brazil	285	291			206	345
Brazil	284	276			0	284
Brazil	0	226			0	221
Brazil	0	501			0	486
Brazil	13	21			0	12
Brazil	0	3.8			0	3.5
Brazil	0	161			0	164
Brazil	0	1240			0	1360
Brazil	15	22			0	8
Brazil	0	13			0	13
Brazil	0	57			0	49
Brazil	0	330			0	346
Brazil	0	1190			0	1170
Brazil	0	2550			1	2430
Brazil	6.7	10			0	5.6
Brazil	0	424			0	395
Brazil	69	69			0	62
Brazil	0	282			0	244
Brazil	0	433			0	434
Brazil	0	114			0	192
Brazil	0	327			0	236
Brazil	0	618			0	594
Brazil	0	376			0	384
Brazil	105	118			0	135
Brazil	0	533			0	271
Brazil	0	12880			0	13950
Brazil	0	240			0	186
Brazil	1510	1620			0	1300
Brazil	0	281			0	271
Brazil	0	398			0	412
Brazil	0	1060			0	930
Brazil	0	62			0	61
Brazil	66	59			0	57
Brazil	10670	11010			0	11140
Brazil	0	325			0	311
Brazil	185	185			0	157
Brazil	1210	1180			0	1130
Brazil	0	1630			0	1410
Brazil	0	9			0	7
Brazil	220	190			1.3	140
Brazil	125	109			0	118
Brazil	9590	9810			0	9380
Brazil	1040	1010			0	870
Brazil	1320	1150			0	1170
Brazil	0	94			0	124
Brazil	15350	15670			0.9	15080
Brazil	1170	1130			0	1080
Brazil	688	661			0	630
Brazil	5260	5530			0	4810
Brazil	1310	1420			0	1450
Brazil	84	99			0	91
Brazil	28	26			0	20
Brazil	156	168			0	165
Brazil	18	14			0.9	15
Brazil	13	14			0.9	7
Brazil	0	5.7			0.7	2.2
Brazil	0	102			0	102
Brazil	1540	1540			0	1370
Brazil	0	535			0	549
Brazil	17	15			16	7
Brazil	246	237			0	187
Brazil	0	2.5			0	2.8
Brazil	0	10			0	13
Brazil	0	24			0	26
Brazil	372	421			475	443
Brazil	1030	1090			1500	1120
Brazil	36	42			67	50
Ecuador	446	426	444	412	476	429
Ecuador	30	26	29	33	41	37
Ecuador	34	30	41	37	43	25
Ecuador	92	93	75	71	91	78
Ecuador	25	31	23	30	38	30
Ecuador	1700	1660	1550	1570	1750	1600
Ecuador	26	30	33	35	40	25
Ecuador	4.6	2.3	3	2	1	2.1
Ecuador	42	20	40	26	33	40
Ecuador	299	263	177	213	263	255
Ecuador	117	116	125	126	138	119
Ecuador	10	4	5.9	23	0	9
Ecuador	18	14	10.8	12.8	0	19
Ecuador	47	72	45	33	37	48
Ecuador	24	9	17	13	14	17
Ecuador	8	8	2	6.1	9	3.4
Ecuador	111	85	144	93	101	101
Ecuador	4.1	3.1	0.7	2	1.8	4
Ecuador	271	229	236	228	252	235
Ecuador	103	101	90	81	93	100
Ecuador	52	67	26	24	0	42
Ecuador	4.4	4.4	5.2	3.2	0	3.7
Ecuador	173	140	144	132	0	148
Ecuador	38	41	13	31	0	21
Ecuador	7	5.1	3.8	5.3	0	3.8
Ecuador	30	21	5.3	6.1	0	6
Ecuador	8	6.3	3.4	5.4	0	4.8
Ecuador	8	12	2.2	2.2	8	11
Ecuador	3.68	4.8	6.5	3.3	0	3.7
Ecuador	62	42	50	44	0	26
Ecuador	7	3.1	6.6	7.3	0	3.4
Ecuador	29	12	15	9	0	7
Ecuador	660	490	267	258	0	307
Ecuador	13	12	10	9	0	10
Ecuador	24	12	5.6	7.2	0	10
Ecuador	142	114	135	121	0	108
Ecuador	44	50	23	18	0	14
Ecuador	16	13	5.8	1.9	0	5.2
Ecuador	10	11	15	11	0	9
Ecuador	32	20	18	10	0	10
Ecuador	55	59	41	38	0	70
Ethiopia	389	404	384	359	0	384
Ethiopia	1210	1250	1220	1360	1.8	1480
Ethiopia	72	95	98	88	0	82
Ethiopia	4580	4260	5450	5760	0	4970
Ethiopia	1090	1130	1090	1200	1270	1290
Ethiopia	1060	1120	1120	1170	0	1300
Ethiopia	8680	8210	8570	8790	0	9600
Ethiopia	720	820	720	820	740	870
Ethiopia	4980	4980	1440	1540	0	4730
Ethiopia	830	920	880	930	0	1020
Ethiopia	2930	2470	2870	2880	0	3090
Ethiopia	1050	1100	1350	1670	2470	2080
Ethiopia	2870	2820	3090	3260	0	3390
Ethiopia	6230	6250	5820	6140	9210	6350
Ethiopia	21	16	16	18	17	26
Ethiopia	8	5.3	3.8	8	0	15
Ethiopia	21	33	41	35	0	43
Ethiopia	234	240	235	233	0	237
Ethiopia	13	12	3.3	3.3	0	21
Ethiopia	78	104	56	62	0	96
Ethiopia	23	37	16	20	0	22
Ethiopia	9	12	4.9	5.9	0	12
Ethiopia	52	55	46	31	0	47
Ethiopia	40	56	50	57	0	24
Ethiopia	140	96	173	213	0	79
Ethiopia	118	126	86	113	0	86
Ethiopia	8	24	16	31	0	2.2
Ethiopia	15	17	8	7	0.9	9
Ethiopia	8	1.9	5.6	2.4	0	4.3
Ethiopia	18	18	19	32	0	4.7
Ethiopia	55	67	23	39	0	14
Ethiopia	220	232	123	147	0	68
Ethiopia	8	3.2	0.9	1.8	0	4
Ethiopia	32	36	11	24	0	31
Ethiopia	77	55	85	85	0	139
Ethiopia	46	56	34	43	0	108
Ethiopia	102	139	87	87	0	143
Ethiopia	239	266	194	279	0	286
Ethiopia	44	73	44	59	0	72
Ethiopia	27	27	16	32	0	23
Ethiopia	770	930	645	870	950	1020
Ethiopia	359	432	349	392	662	741
Ethiopia	595	696	542	692	0	900
Ethiopia	167	187	168	187	188	172
Ethiopia	0	212	0.6	190	0	189
Ethiopia	1120	1290	1050	1180	1290	1270
Ethiopia	8940	9090	9120	10150	10510	7370
Ghana	12	9	7	5.8	6.3	7.1
Ghana	6.1	7	11	12	6.6	10
Ghana	10	7	10	10	15	6.8
Ghana	4.9	3.9	1	3.9	8	5.3
Ghana	11	14	13	26	13	10
Ghana	4.7	5.6			2.8	2.8
Ghana	7	4.1	1.1	3.2	2.6	1.7
Ghana	305	288	243	266	264	278
Ghana	14	10	14	10	10	13
Ghana	3	3	5.8	3.3	2.2	5.9
Ghana	1.5	4	3.9	3.9	6.6	1.7
Ghana	283	298	307	285	425	396
Ghana	48300	49900	41300	49600	53500	13900
Ghana	4.3	4.3	5	8	6.6	3.7
Ghana	389	356	447	409	485	429
Ghana	11	11	14	9	15	13
Ghana	14	12	19	9	16	11
Ghana	20	9	19	18	17	19
Ghana	37	29	32	35	34	36
Ghana	632	633	700	880	760	820
Ghana	1200	990	920	980	910	930
Ghana	245	251	276	319	353	323
Ghana	491	516	553	600	580	560
Ghana	3.8	3.8	1.5	1.5	3	5.9
Ghana	566	584	653	671	623	645
Ghana	10.6	9.5	7.5	8.2	6.9	10.9
Ghana	3.6	2.7	2.3	1.2	1.2	1.7
Ghana	5	2.9	2.3	3.9	0.9	11
Ghana	50	58	63	69	79	66
Ghana	675	650	755	765	880	860
Ghana	507	503	526	512	677	639
Ghana	567	632	564	608	573	592
Ghana	198	193	167	162	158	140
Ghana	1.4	2.1	4.6	2.3	0.8	6.3
Ghana	16	14	13	9.2	11	10
Ghana	48	48	48	63	52	63
Ghana	224	222	348	343	345	357
Ghana	23	29	30	20	32	36
Ghana	1	1.6	1.4	1.4	1.7	3.4
Ghana	99	89	98	106	86	91
Ghana	1200	1120	1080	1150	1200	1180
Ghana	3040	3050	2710	2870	2640	2740
Ghana	2950	2850	2790	2930	2860	2860
Ghana	198	183	196	196	198	193
Ghana	167	175	198	161	167	171
Ghana	4.5	4.5	9	6.3	10	6.1
Ghana	506	462	406	459	432	459
Ghana	5	12	10	11	14	8
Ghana	1240	1250	1000	1060	1140	1190
Ghana	2100	1990	2400	2320	2350	2300
Ghana	618	567	1860	1960	1730	1720
Ghana	487	530	609	613	507	570
Ghana	17	12	13	13	14	9
Ghana	0.6	3.2	2.3	2.3	1.5	1.5
Ghana	2.2	2.2	3.4	3.4	4	3.3
Ghana	60	63	47	43	49	45
Ghana	38	37	51	52	62	82
Ghana	269	261	408	387	454	469
Ghana	321	322	277	244	315	320
Ghana	580	622	613	629	620	631
Ghana	122	124	139	124	104	138
Ghana	11	7.2	7	8	7	5.5
Ghana	17	20	21	23	15	25
Ghana	790	800	721	696	780	746
Ghana	540	530	506	543	527	538
Ghana	77	66	56	66	54	74
Ghana	31	23	27	22	27	30
Ghana	32	36	30	34	36	32
Ghana	236	221	183	209	220	194
Ghana	3450	3220	3770	3800	3580	12070
Ghana	2570	2390	2670	2680	1970	1920
Ghana	3540	3640	3850	4090	4250	3140
Ghana	678	606	644	623	491	517
Ghana	5.6	10	6.4	7.1	5.5	4.7
Ghana	335	324	296	312	286	267
Ghana	700	690	652	686	750	820
Ghana	440	550	544	511	559	580
Ghana	17	16	18	18	12	15
Ghana	112	109	119	104	105	98
Ghana	25	20	20	21	28	22
Ghana	275	262	228	220	230	237
Ghana	2340	2350	2220	2380	2340	2340
Ghana	1380	1280	1280	1330	1310	1340
Ghana	1.7	1.7	4.2	4.2	3.6	2.9
Ghana	76	81	60	78	83	73
Ghana	8	5.2	7	7	10	5.9
Ghana	101	75	102	86	86	74
Ghana	244	224	248	220	205	203
Ghana	144	173	177	159	174	165
Ghana	279	268	218	248	241	250
Ghana	710	660	582	578	650	740
Ghana	750	710	678	712	780	820
Ghana	16	16	20	12	15	19
Ghana	4.5	1.3	1.9	1.9	5.3	3
Ghana	5	3.7	3.8	9	0.9	10
Ghana	79	85	86	84	69	74
Ghana	364	361	413	402	379	417
Ghana	451	455	421	393	396	405
Ghana	410	424	394	441	434	408
Ghana	63	59	61	62	45	61
Ghana	96	90	163	166	201	217
Ghana	58	84	254	268	235	253
Ghana	840	780	832	910	900	920
Ghana	7	5.2	5.2	5.7	6.9	2.6
Ghana	385	351	533	568	525	551
Ghana	157	122	843	834	814	820
Ghana	134	134	1930	2020	2260	2230
Ghana	772	733	818	766	690	780
Ghana	521	539	594	601	594	614
Ghana	17	13	20	24	23	23
Ghana	6.3	7	11	9.3	8	6.7
Ghana	21	9	490	465	433	495
Ghana	930	930	1080	1030	1010	1000
Ghana	49	52	82	76	74	81
Ghana	3.3	2	3.4	4.4	1.7	12
Ghana	5480	5740	6160	6210	5680	5820
Ghana	800	730	773	836	800	840
Ghana	1130	1070	990	950	1000	1040
Ghana	916	894	2510	3180	2210	1840
Ghana	610	652	582	619	640	590
Ghana	29	32	31	36	24	13
Ghana	158	160	1940	2030	2180	2260
Ghana	200	223	280	275	284	292
Ghana	659	630	765	840	790	790
Ghana	980	1030	1080	1080	1100	1130
Ghana	4.9	5.6	2.9	4.3	2.9	4.8
Ghana	262	242	758	796	800	810
Ghana	953	971	996	1070	1060	1090
Ghana	10	11	12	16	4.8	12
Ghana	990	980	960	1000	1020	1070
Ghana	3.1	3.7	4.4	5	2.9	7
Ghana	16	18	165	163	214	202
Ghana	6.9	5.3	6.8	8.4	4.2	8.4
Ghana	67	52	350	319	261	269
Ghana	4560	4480	5620	5470	4750	4990
Ghana	5.3	1.3	1.5	3.1	0	3.4
Ghana	59	53	59	70	72	69
Ghana	7.2	5.2	7.5	7.5	5.6	4
Ghana	980	990	950	990	920	940
Ghana	1090	980	1040	1040	1090	1110
Ghana	599	628	1210	1190	1210	1170
Ghana	52	54	517	560	524	547
Ghana	1150	1080	1270	1230	182	1220
Ghana	166	190	237	245	243	230
Ghana	385	426	1490	1490	1970	1880
Ghana	150	151	1730	1790	1860	1830
Ghana	17	1040	21	17	14	21
Ghana	34	42	44	44	36	38
Ghana	264	290	298	287	173	335
Ghana	145	104	1560	1570	1650	1700
Ghana	31	25	35	30	36	32
Ghana	182	187	1210	1230	1280	1270
Ghana	419	399	494	520	420	470
Ghana	27	27	14	17	14	18
Ghana	775	782	737	759	870	800
Ghana	4.5	4.5	3.1	5.6	5	4
Ghana	2510	2430	2790	2920	2770	2830
Ghana	1970	1890	2320	2290	2370	2330
Ghana	5.1	2	2.6	6.9	7	6.1
Ghana	21	15	915	908	810	800
Ghana	548	530	584	587	531	590
Ghana	312	281	950	960	910	900
Ghana	280	233	4190	4150	2910	2780
Ghana	930	881	1010	1020	1060	940
Ghana	1140	1180	1880	1910	1240	1270
Ghana	182	206	219	212	226	263
Ghana	55	49	89	104	103	114
Ghana	2470	3300	2940	3010	3280	3320
Ghana	0.7	1.4	2.7	2.1	0.8	1.6
Ghana	1560	1520	1520	1590	1410	1470
Ghana	1100	850	940	1010	1020	1090
Ghana	211	222	201	204	191	228
Ghana	34	32	25	31	38	29
Ghana	549	504	505	541	508	562
Ghana	387	379	436	392	380	412
Ghana	373	266	434	404	470	500
Ghana	247	227	269	266	238	296
Ghana	169	159	229	225	191	221
Ghana	136	128	141	145	163	168
Ghana	17	10	10	10	6.5	3.7
Ghana	16	18	19	18	19	17
Ghana	138	127	145	160	139	143
Ghana	238	218	215	231	198	195
Ghana	238	218	230	229	204	211
Ghana	346	359	339	320	337	346
Ghana	9.4	13	10.1	10.7	12	7.8
Ghana	593	574	577	539	552	523
Ghana	87	83	74	94	76	79
Ghana	7.2	6.7	11	5	11	4.4
Ghana	275	270	289	299	267	287
Ghana	5180	4990	5340	5150	6570	6230
Ghana	17	21	15	15	8.8	16
Ghana	645	653	425	419	424	462
Ghana	2210	2130	2690	2550	2770	2660
Ghana	1150	1120	1030	1030	1000	1060
Ghana	10290	10120	7090	7100	8060	8140
Ghana	660	520	431	447	439	443
Ghana	611	588	507	549	507	485
Ghana	4	4	2	6	1.4	3.6
Ghana	437	437	410	402	378	387
Ghana	1110	1050	910	950	960	970
Ghana	114	114	111	102	122	120
Ghana	348	364	341	351	334	316
Ghana	1490	1380	1530	1500	1500	1490
Ghana	3700	3500	3140	3110	3070	3010
Ghana	399	405	438	407	375	412
Ghana	197	177	185	161	182	185
Ghana	339	312	339	383	262	314
Ghana	3880	3720	3390	3430	3300	2240
Ghana	3.1	2	2.3	2.8	1.9	1.9
Ghana	10.5	11.5	12	12.5	10.9	15
Ghana	752	761	706	699	670	708
Ghana	2680	2690	1830	1830	2100	2060
Ghana	25	19	18	21	18	15
Ghana	210	193	190	188	183	193
Ghana	1520	1600	1650	1720	1400	1400
Ghana	1050	950	1030	1000	950	920
Ghana	7.6	9.5	8.3	10.3	9.4	8.3
Ghana	367	369	333	378	384	409
Ghana	175	135	140	157	144	145
Ghana	249	235	256	244	251	256
Ghana	23760	22830	20120	19090	20140	15450
Ghana	40	33	39	37	32	36
Kenya	5.7	5.7	2.7	3.6	1	8
Kenya	77	63	78	70	70	58
Kenya	550	571	542	556	697	710
Kenya	33	29	21	34	46	44
Kenya	17	18	11	22	17	20
Kenya	960	970	1060	1040	1350	1310
Kenya	178	169	152	171	265	273
Kenya	310	244	288	268	262	289
Kenya	222	189	177	170	223	233
Kenya	26	32	25	25	37	36
Kenya	10	14	3.8	7	13	10
Kenya	40	40	43	51	40	43
Kenya	85	75	84	79	87	74
Kenya	810	800	711	712	890	870
Kenya	1010	1020	1020	1050	1040	1030
Kenya	10	8	3.3	13	10	15
Kenya	990	780	748	643	950	730
Kenya	67	75	93	64	75	66
Kenya	6	10	6.2	12	14	7.9
Kenya	850	830	586	638	682	681
Kenya	20	21	24	18	18	16
Kenya	1040	1030	890	930	1280	1140
Kenya	1330	1380	1260	1300	1570	1620
Kenya	60	49	68	50	60	61
Kenya	102	67	94	81	90	84
Kenya	88	75	60	46	77	59
Kenya	85	88	108	98	98	99
Kenya	46	31	40	40	39	58
Kenya	23	22	9	19	21	21
Kenya	342	316	305	289	250	260
Kenya	9	9	9	11	5.6	9
Kenya	100	96	127	125	121	117
Kenya	2	3	1.9	10	4	6
Kenya	1190	1050	1020	950	1140	990
Kenya	3.7	5.5	2.4	4	4.4	5.3
Kenya	9	2	4.2	3.4	7	11
Kenya	408	383	303	314	441	404
Kenya	19	21	19	23	29	24
Kenya	8	2.9	3.6	3.6	8	13
Kenya	41	40	34	18	27	31
Kenya	32	28	28	32	36	27
Kenya	2.3	7			4.5	5.4
Kenya	176	196	155	140	189	178
Kenya	160	152	203	192	158	193
Kenya	9	9	11	5.9	10	14
Kenya	22	14	11	14	12	17
Kenya	10	6	9	8	11	10
Kenya	69	56	59	62	57	58
Kenya	59	51	45	43	60	60
Kenya	6	10	8	7	12	8
Kenya	44	42	35	46	58	42
Kenya	6	13	7.4	4.1	8	4.1
Kenya	4.2	4.2	7.4	4.1	8	4.1
Kenya	1390	1260	1380	1340	1370	1260
Kenya	8	6	7.7	3.8	8	6.7
Kenya	371	347	338	314	380	405
Kenya	13	11	15	18	16	26
Kenya	400	411	423	390	380	432
Kenya	328	322	362	383	415	484
Kenya	9	8	15	15	10	16
Kenya	800	780	800	840	970	880
Kenya	629	608	602	575	620	620
Kenya	740	740	660	700	820	870
Kenya	498	363	277	208	334	288
Kenya	780	750	707	709	940	860
Kenya	31	33	19	23	37	40
Kenya	1450	1490	2190	2230	2560	2110
Kenya	21	16	21	8	16	21
Kenya	6.2	9	5.8	3.9	6.4	6.4
Kenya	470	430	466	434	512	534
Kenya	9	3.7	11	8	12	7
Kenya	66	45	45	50	43	59
Kenya	515	524	435	445	543	516
Kenya	8	6.5	2.9	2.9	4.9	7.3
Kenya	7	10	7	9	11	10
Kenya	2600	2590	2200	2300	2810	2260
Kenya	78	99	81	93	83	90
Kenya	379	447	384	367	445	449
Kenya	1660	1820	1240	1350	1250	1280
Kenya	657	658	577	621	628	720
Kenya	590	602	590	617	712	739
Kenya	272	277	271	275	340	346
Kenya	363	303	342	313	428	354
Kenya	80	67	92	83	63	79
Kenya	10	9	13	10	9	17
Kenya	67	79	53	59	68	75
Kenya	70	40	62	41	50	62
Kenya	286	236	219	205	245	244
Kenya	4950	4300	3490	3280	3430	2770
Kenya	244	219	89	89	142	124
Kenya	133	114	89	89	142	124
Kenya	1480	1520	1450	1540	1490	1420
Kenya	440	404	341	333	446	456
Kenya	500	500	406	398	438	469
Kenya	174	146	123	133	114	104
Kenya	682	609	359	327	408	370
Kenya	12	6	8.1	13	15	10
Kenya	15	14	10	14	14	20
Kenya	373	359	298	283	387	341
Kenya	41	46	39	28	33	40
Kenya	110	142	110	108	138	183
Kenya	76	87	65	59	72	74
Kenya	1510	1360	1280	1310	1610	1680
Kenya	65	58	41	60	54	44
Kenya	284	304	282	284	263	282
Kenya	25	23	31	27	30	30
Kenya	57	48	46	55	45	42
Kenya	210	151	139	137	175	170
Kenya	415	396	341	352	396	376
Kenya	97	93	71	81	87	79
Kenya	36	22	25	21	32	47
Kenya	1000	1010	990	1000	980	850
Kenya	212	210	201	204	227	272
Kenya	8	6.4	10	3.2	6.6	11
Kenya	1570	1410	1080	1030	1220	1170
Kenya	36	16	18	23	27	25
Kenya	660	600	472	476	568	610
Kenya	366	322	432	357	333	333
Kenya	2670	2680	2800	2780	2760	2580
Kenya	221	175	231	190	215	207
Kenya	118	127	110	122	105	114
Kenya	81	106	66	79	76	90
Kenya	30	25	29	29	37	30
Kenya	187	181	161	193	191	196
Kenya	9	5.3	5.4	6.3	7	4.2
Kenya	2.1	6	6	2.6	4.1	4.1
Kenya	91	107	84	87	84	103
Kenya	64	55	61	44	57	63
Kenya	7	7	3.4	5.1	7	10
Kenya	43	66	47	54	57	76
Kenya	46	42	34	47	36	48
Kenya	23	19	27	27	17	15
Kenya	1230	1250	1180	1230	1170	1240
Kenya	642	577	525	521	600	640
Kenya	5.5	5.5	5.8	7.5	5.7	9
Kenya	3.5	1.4	1.6	4.8	4.3	6.8
Kenya	231	224	214	250	261	233
Kenya	12	19	15	19	13	19
Kenya	380	410	342	354	406	450
Kenya	360	359	336	316	353	355
Kenya	2610	2530	2390	2460	2690	2590
Kenya	3.8	19	9	4.6	8	10
Kenya	7	10	9	6	5.1	9
Kenya	7.4	11	6.9	9	7	3.3
Kenya	625	574	548	597	642	626
Kenya	930	960	950	1000	990	1030
Kenya	1550	1510	1650	1550	1660	1670
Kenya	53	42	49	45	46	62
Kenya	930	900	1030	930	820	830
Kenya	9	7	7.2	9	4.5	8
Kenya	1730	1730	1920	1850	1750	1570
Kenya	25	13	24	23	17	22
Kenya	203	201	192	191	201	185
Kenya	56	53	41	25	48	51
Kenya	248	221	264	234	282	263
Kenya	1030	1070	1020	1050	974	961
Kenya	592	529	513	526	585	590
Kenya	12	9	5.5	4.7	15	14
Kenya	1250	1110	1130	1060	1210	1190
Kenya	829	778	746	827	890	930
Kenya	5470	5360	4730	4970	5150	4950
Kenya	180	192	131	156	111	119
Kenya	171	183	159	151	127	159
Kenya	7	12	9	3.4	8	11
Kenya	147	131	142	142	154	163
Kenya	11	9	9	10	11	15
Kenya	1270	1260	1130	1180	1270	1340
Kenya	21	21	22	20	21	27
Kenya	66	75	59	75	59	82
Kenya	10	7	5.7	14	13	7
Kenya	1.6	4	3.7	6.5	6.2	6.2
Kenya	2570	2380	2370	2400	2430	2360
Kenya	5.5	10	4.4	3.5	10	7
Kenya	84	83	79	71	83	102
Kenya	138	168	171	166	141	150
Kenya	10	8	10	10	8	4.9
Kenya	6	6	6.7	3.4	7	13
Kenya	222	225	209	227	204	243
Kenya	4.1	7.4	8	10	4.2	7
Kenya	132	154	159	143	174	187
Kenya	34	34	27	24	31	32
Kenya	2.2	3.3	7.9	12	0.8	4.2
Kenya	331	350	363	352	358	363
Kenya	3480	3210	3220	3170	2790	2530
Kenya	10	11	7	12	6.8	12
Kenya	193	172	154	162	156	156
Kenya	731	686	770	630	664	723
Kenya	10	3.4	5.7	4.9	5	4.2
Kenya	1860	1700	1770	1740	1660	1630
Kenya	91	81	129	105	129	126
Kenya	3.5	2.1	0.9	3.5	2.2	9
Kenya	214	231	201	205	219	222
Kenya	127	157	112	166	119	173
Kenya	103	120	93	137	79	111
Kenya	9	2.9	11	11	11	19
Kenya	23	13	22	24	26	23
Kenya	26	28	33	30	27	31
Kenya	920	1080	880	1030	1050	1180
Kenya	535	595	1210	1320	670	760
Kenya	1290	1410	1250	1380	1360	1440
Kenya	1460	1450	1570	1560	1540	1520
Kenya	19	23	23	16	20	17
Kenya	6.1	2.3	6.8	8.3	3.8	8
Kenya	1.2	1.8	1.7	5.2	2	1.3
Kenya	1720	1640	1780	1760	1830	1770
Kenya	2370	2340	2020	2220	2470	2380
Kenya	1.4	2.9	3.1	3.9	9	3.1
Kenya	375	357	335	351	385	345
Kenya	331	392	403	426	462	446
Kenya	422	379	408	384	472	521
Kenya	129	108	118	118	136	118
Kenya	41	33	42	45	31	29
Kenya	358	337	291	290	253	274
Kenya	1550	1590	1500	1560	1440	1490
Kenya	2900	2850	3000	3160	1750	1680
Kenya	112	105	78	104	100	101
Kenya	9	3.6	6	3.2	5.9	7.4
Kenya	154	114	113	135	133	134
Kenya	850	770	850	830	820	800
Kenya	29	37	30	37	30	29
Kenya	53	55	66	64	52	69
Kenya	4440	4470	4280	4610	4390	4520
Kenya	672	645	560	590	419	527
Kenya	112	120	128	107	94	118
Kenya	2120	2130	2120	2180	2260	2340
Kenya	707	718	615	634	736	744
Kenya	28	27	26	23	26	27
Kenya	33	26	29	36	39	34
Kenya	228	230	217	224	218	243
Kenya	42	42	35	42	41	36
Kenya	137	130	140	120	154	152
Kenya	25	15	18	28	15	21
Kenya	1840	1800	1850	1800	1740	1870
Kenya	27	27	27	22	20	32
Kenya	161	152	147	154	147	149
Kenya	113	128	98	99	106	107
Kenya	425	459	409	452	403	443
Kenya	115	113	125	122	110	116
Kenya	405	364	362	315	372	377
Kenya	10	9	10	10	13	10
Kenya	484	460	426	463	463	519
Zanzibar/Tanzania	18	42	19	32	21	30
Zanzibar/Tanzania	36	34	31	38	35	46
Zanzibar/Tanzania	950	1150	850	1370	1290	1280
Zanzibar/Tanzania	1510	2050	1220	2220	1980	2120
Zanzibar/Tanzania	1980	2730	1820	2980	2540	2850
Zanzibar/Tanzania	303	435	252	480	403	487
Zanzibar/Tanzania	26	45	24	46	50	51
Zanzibar/Tanzania	1090	1480	920	1420	1250	1420
Zanzibar/Tanzania	153	209	151	200	192	224
Zanzibar/Tanzania	7	4.5	2.3	6	5	7
Zanzibar/Tanzania	268	380	207	327	292	312
Zanzibar/Tanzania	4	6	2.2	5.8	11	4.8
Zanzibar/Tanzania	300	386	246	481	472	435
Zanzibar/Tanzania	657	884	542	870	900	860
Zanzibar/Tanzania	101	120	93	136	120	125
Zanzibar/Tanzania	11	10	9	9	6.1	8.1
Zanzibar/Tanzania	153	207	121	223	199	203
Zanzibar/Tanzania	7.6	10	3.2	8	10	10
Zanzibar/Tanzania	15	26	22	19	21	30
Zanzibar/Tanzania	45	44	45	52	51	72
Zanzibar/Tanzania	111	143	107	141	140	124
Zanzibar/Tanzania	700	826	457	540	810	790
Zanzibar/Tanzania	33	44	38	50	39	37
Zanzibar/Tanzania	99	144	75	124	117	135
Zanzibar/Tanzania	52	68	44	70	72	73
Zanzibar/Tanzania	14	14	16	16	19	22
Zanzibar/Tanzania	7180	9400	5700	9530	8660	6930
Zanzibar/Tanzania	110	152	100	140	119	138
Zanzibar/Tanzania	9.2	11	7.3	12	9.2	9.8
Zanzibar/Tanzania	418	601	363	546	555	600
Zanzibar/Tanzania	23	25	17	34	26	25
Zanzibar/Tanzania	3.6	9.6	3	7.4	6.4	5.7
Zanzibar/Tanzania	6.6	8.1	4	10	13	17
Zanzibar/Tanzania	11	10	12	10	8.4	13
Zanzibar/Tanzania	11	14	13	13	15	15
Zanzibar/Tanzania	1100	1220	1000	1280	1250	1240
Zanzibar/Tanzania	501	606	493	603	615	666
Zanzibar/Tanzania	135	127	113	153	175	144
Zanzibar/Tanzania	11	14	14	14	14	18
Zanzibar/Tanzania	4.5	5.1	2.6	2.6	3.1	4.6
Zanzibar/Tanzania	15	21	8	19	10	21
Zanzibar/Tanzania	6.9	7.7	8	4.9	8.1	4.4
Zanzibar/Tanzania	110	122	102	126	130	121
Zanzibar/Tanzania	144	181	152	180	179	195
Zanzibar/Tanzania	138	158	90	40	171	165
Zanzibar/Tanzania	588	760	527	740	760	720
Zanzibar/Tanzania	11	19	7.4	17	14	12
Zanzibar/Tanzania	6.9	12	6.5	9	8.6	10
Zanzibar/Tanzania	11	12	8	13	3.8	3.1
Zanzibar/Tanzania	9	17	12	15	8	15
Zanzibar/Tanzania	248	292	204	296	276	258
Zanzibar/Tanzania	79	88	65	65	90	75
Zanzibar/Tanzania	13	13	9	5.5	11	7.8
Zanzibar/Tanzania	333	351	280	348	42	40
Zanzibar/Tanzania	38	38	33	35	45	48
Zanzibar/Tanzania	6.5	8	7.2	7.2	10	10
Zanzibar/Tanzania	1.7	2.5	4.8	4.8	3.4	3.4
Zanzibar/Tanzania	72	95	88	90	83	95
Zanzibar/Tanzania	59	71	60	66	79	82
Zanzibar/Tanzania	11330	11550	10340	14440	12170	9540
Zanzibar/Tanzania	252	287	229	231	277	273
Zanzibar/Tanzania	7.1	4.7	9	5.7	5.6	5.6
Zanzibar/Tanzania	11	14	12	17	10	10
Zanzibar/Tanzania	333	356	327	412	436	436
Zanzibar/Tanzania	900	900	700	760	790	753
Zanzibar/Tanzania	6800	7370	6080	8050	9640	5910
Zanzibar/Tanzania	14	7.9	13	16	9	8
Zanzibar/Tanzania	8.2	19	8	9	9	11
Zanzibar/Tanzania	7230	7020	6120	9430	7910	7100
Zanzibar/Tanzania	15	17	20	27	22	29
Zanzibar/Tanzania	24	32	21	34	33	35
Zanzibar/Tanzania	13	14	9	6.9	15	16
Zanzibar/Tanzania	24	35	25	40	29	34
Zanzibar/Tanzania	3590	5140	2910	5620	4920	4920
Zanzibar/Tanzania	178	239	151	238	263	293
Zanzibar/Tanzania	31	30	102	153	140	147
Zanzibar/Tanzania	44	65	27	47	50	53
Zanzibar/Tanzania	9	7.8	6	13	10	15
Zanzibar/Tanzania	14	12	95	147	140	147
Zanzibar/Tanzania	16	44	18	31	28	43
Zanzibar/Tanzania	87	115	89	132	129	132
Zanzibar/Tanzania	7.4	9	9	9	9	10
Zanzibar/Tanzania	44	55	32	59	43	64
Zanzibar/Tanzania	10	12	7	20	10	8.7
Zanzibar/Tanzania	1520	1960	1320	1880	1890	1930
Zanzibar/Tanzania	4740	6200	3740	7350	6360	5230
Zanzibar/Tanzania	461	518	398	591	513	640
Zanzibar/Tanzania	19	24	17	21	24	25
Zanzibar/Tanzania	39	34	22	39	43	49
Zanzibar/Tanzania	56	79	49	67	74	99
Zanzibar/Tanzania	384	522	374	510	450	541
